# Exploring novel inflammation-related genetic and hematological predictors of response to neoadjuvant chemoradiotherapy in locally advanced rectal cancer

**DOI:** 10.1101/2023.06.20.23291673

**Authors:** Mladen Marinkovic, Suzana Stojanovic-Rundic, Aleksandra Stanojevic, Marija Ostojic, Dusica Gavrilovic, Radmila Jankovic, Natasa Maksimovic, Rafael Stroggilos, Jerome Zoidakis, Sergi Castellví-Bel, Remond J.A. Fijneman, Milena Cavic

## Abstract

**Background:** The standard initial treatment for locally advanced rectal cancer (LARC) is neoadjuvant chemoradiotherapy (nCRT). In order to select patients who would benefit the most from nCRT, there is a strong need for predictive biomarkers. The aim of this study was to evaluate the role of clinical, pathological, radiological, inflammation-related genetic, and hematological parameters in the prediction of response after nCRT.

**Methods:** *In silico* analysis of published transcriptomics datasets was conducted to identify the best candidate genes, whose expression will be measured using quantitative Real Time PCR (qRT-PCR) in pretreatment formaline-fixed paraffin-embedded (FFPE) samples. In this study, 75 patients with LARC, between June 2020 and January 2022, were prospectively included. Patients were assessed for tumor response in the 8th week after nCRT completion with pelvic MRI scan and rigid proctoscopy. For patients with a clinical complete response (cCR) and initially distant located tumor no immediate surgery was suggested (“watch and wait” approach). The response after surgery was assessed using histopathological tumor regression grading (TRG) categories from postoperative specimens by Mandard. Responders (R) were defined as patients with cCR without operative treatment, and those with TRG 1 and TRG 2 postoperative categories. Non-responders (NR) were patients classified as TRG 3-5.

**Results:** Responders group comprised 35 patients (46.6%) and NR group included 53.4% of patients. Analysis of published transcriptomics data identified genes that could predict response to treatment and their significance was assessed in our cohort by qRT-PCR. When comparison was made in the subgroup of patients who were operated (TRG1 vs. TRG4), the expression of IDO1 was significantly deregulated (*p*<0.05). Among hematological parameters between R and NR a significant difference in the response was detected for neutrophil-to-monocyte ratio (NMR), initial basophil, eosinophil and monocyte counts (*p*<0.01). According to MRI findings, non-responders were more often presented with extramural vascular invasion (*p*<0.05).

**Conclusion:** Based on logistic regression model, factors associated with favorable response to nCRT were found to be tumor morphology as well as hematological parameters which can be easily and routinely derived from initial laboratory results (NMR, eosinophil, basophil and monocyte counts) in a minimally invasive manner. Using various metrics, an aggregated score of the initial eosinophil, basophil, and monocyte counts demonstrated the best predictive performance.
