## Supplementary material for "Exploring novel inflammation-related genetic and hematological predictors of response to neoadjuvant chemoradiotherapy in locally advanced rectal cancer": Supp. Material 2

### Sheet: top100 genes from each database
		GSE45404_570			GSE139255		GSE139255			GSE46862		GSE46862
GENE TITLE	SCORE	GENE NAME	SCORE		GENE NAME	GENE TITLE	NAME	SCORE		GENE NAME	GENE TITLE	NAME	SCORE
major histocompatibility complex, class II, DQ alpha 1	0.414687	HLA-DQA1	0.414687	1	IL2RB	na	IL2RB	0.478766	1	IL6	interleukin 6 [Source:HGNC Symbol;Acc:HGNC:6018]	IL6	0.344507	1
family with sequence similarity 26, member F	0.393681	FAM26F	0.393681	2	PRDM1	na	PRDM1	0.452599	2	CPS1	carbamoyl-phosphate synthase 1 [Source:HGNC Symbol;Acc:HGNC:2323]	CPS1	0.322396	2
apolipoprotein B mRNA editing enzyme, catalytic polypeptide-like 3B	0.376562	APOBEC3B	0.376562	3	PLAU	na	PLAU	0.430536	3	FAP	fibroblast activation protein alpha [Source:HGNC Symbol;Acc:HGNC:3590]	FAP	0.306562	3
chemokine (C-X-C motif) ligand 10	0.363543	CXCL10	0.363543	4	IL11	na	IL11	0.410987	4	F2RL2	coagulation factor II thrombin receptor like 2 [Source:HGNC Symbol;Acc:HGNC:3539]	F2RL2	0.284538	4
chemokine (C-X-C motif) ligand 9	0.357082	CXCL9	0.357082	5	IL2RA	na	IL2RA	0.404098	5	SPP1	secreted phosphoprotein 1 [Source:HGNC Symbol;Acc:HGNC:11255]	SPP1	0.272906	5
chemokine (C-X-C motif) ligand 11	0.353455	CXCL11	0.353455	6	IL1R1	na	IL1R1	0.40273	6	COL12A1	collagen type XII alpha 1 chain [Source:HGNC Symbol;Acc:HGNC:2188]	COL12A1	0.2728	6
endoplasmic reticulum aminopeptidase 2	0.349612	ERAP2	0.349612	7	RASGRP1	na	RASGRP1	0.391466	7	GPX8	glutathione peroxidase 8 (putative) [Source:HGNC Symbol;Acc:HGNC:33100]	GPX8	0.270316	7
glutathione S-transferase theta 1	0.337829	GSTT1	0.337829	8	ABL1	na	ABL1	0.38528	8	TM4SF4	transmembrane 4 L six family member 4 [Source:HGNC Symbol;Acc:HGNC:11856]	TM4SF4	0.265094	8
4-hydroxyphenylpyruvate dioxygenase-like	0.332341	HPDL	0.332341	9	FGF7	na	FGF7	0.38367	9	FCER1G	Fc fragment of IgE receptor Ig [Source:HGNC Symbol;Acc:HGNC:3611]	FCER1G	0.259134	9
solute carrier organic anion transporter family, member 5A1	0.331568	SLCO5A1	0.331568	10	TGFB2	na	TGFB2	0.378534	10	MMP12	matrix metallopeptidase 12 [Source:HGNC Symbol;Acc:HGNC:7158]	MMP12	0.257826	10
NA	0.32683	CTD-2292M16.8	0.32683	11	ITGB3	na	ITGB3	0.37796	11	LOX	lysyl oxidase [Source:HGNC Symbol;Acc:HGNC:6664]	LOX	0.256978	11
uncharacterized LOC100506325	0.321933	LOC100506325	0.321933	12	TNC	na	TNC	0.371575	12	LUM	lumican [Source:HGNC Symbol;Acc:HGNC:6724]	LUM	0.255711	12
RasGEF domain family, member 1A	0.31961	RASGEF1A	0.31961	13	FGFR1	na	FGFR1	0.371042	13	TDO2	tryptophan 2,3-dioxygenase [Source:HGNC Symbol;Acc:HGNC:11708]	TDO2	0.255643	13
major histocompatibility complex, class II, DQ alpha 1 /// major histocompatibility complex, class II, DQ alpha 2 /// HLA class II histocompatibility antigen, DQ alpha 1 chain-like	0.319456	HLA-DQA1 /// HLA-DQA2 /// LOC100509457	0.319456	14	IL13RA2	na	IL13RA2	0.369983	14	CXCL10	C-X-C motif chemokine ligand 10 [Source:HGNC Symbol;Acc:HGNC:10637]	CXCL10	0.244248	14
actin, gamma 1 pseudogene 4 /// amylase, alpha 1A (salivary) /// amylase, alpha 1B (salivary) /// amylase, alpha 1C (salivary) /// amylase, alpha 2A (pancreatic) /// amylase, alpha 2B (pancreatic)	0.314164	ACTG1P4 /// AMY1A /// AMY1B /// AMY1C /// AMY2A /// AMY2B	0.314164	15	MMP3	na	MMP3	0.365368	15	HABP2	hyaluronan binding protein 2 [Source:HGNC Symbol;Acc:HGNC:4798]	HABP2	0.241277	15
chemokine (C-C motif) ligand 11	0.311746	CCL11	0.311746	16	HRAS	na	HRAS	0.363874	16	COL5A2	collagen type V alpha 2 chain [Source:HGNC Symbol;Acc:HGNC:2210]	COL5A2	0.237719	16
sterile alpha motif domain containing 3	0.311071	SAMD3	0.311071	17	STAT1	na	STAT1	0.354497	17	SULF1	sulfatase 1 [Source:HGNC Symbol;Acc:HGNC:20391]	SULF1	0.236527	17
impact RWD domain protein	0.308138	IMPACT	0.308138	18	NOTCH2	na	NOTCH2	0.35352	18	SULT1E1	sulfotransferase family 1E member 1 [Source:HGNC Symbol;Acc:HGNC:11377]	SULT1E1	0.235324	18
uncharacterized LOC283357	0.305862	LOC283357	0.305862	19	HGF	na	HGF	0.350093	19	MSR1	macrophage scavenger receptor 1 [Source:HGNC Symbol;Acc:HGNC:7376]	MSR1	0.234055	19
NA	0.305227	RP1-93H18.6	0.305227	20	DNMT1	na	DNMT1	0.347805	20	ANOS1	anosmin 1 [Source:HGNC Symbol;Acc:HGNC:6211]	ANOS1	0.233594	20
carbamoyl-phosphate synthase 1, mitochondrial	0.30521	CPS1	0.30521	21	DLL1	na	DLL1	0.345748	21	ENPEP	glutamyl aminopeptidase [Source:HGNC Symbol;Acc:HGNC:3355]	ENPEP	0.233443	21
uncharacterized LOC101929147	0.302831	LOC101929147	0.302831	22	CD40	na	CD40	0.345674	22	THY1	Thy-1 cell surface antigen [Source:HGNC Symbol;Acc:HGNC:11801]	THY1	0.233353	22
mannose receptor, C type 1	0.299234	MRC1	0.299234	23	FGF2	na	FGF2	0.341193	23	C3AR1	complement C3a receptor 1 [Source:HGNC Symbol;Acc:HGNC:1319]	C3AR1	0.230669	23
carboxypeptidase A3 (mast cell)	0.297286	CPA3	0.297286	24	HHEX	na	HHEX	0.335925	24	RNU5D-1	RNA, U5D small nuclear 1 [Source:HGNC Symbol;Acc:HGNC:10214]	RNU5D-1	0.228475	24
HEPACAM family member 2	0.297161	HEPACAM2	0.297161	25	IL7R	na	IL7R	0.333719	25	CXCL9	C-X-C motif chemokine ligand 9 [Source:HGNC Symbol;Acc:HGNC:7098]	CXCL9	0.22658	25
transmembrane protein 200A	0.296686	TMEM200A	0.296686	26	BMP8A	na	BMP8A	0.333627	26	SLC7A7	solute carrier family 7 member 7 [Source:HGNC Symbol;Acc:HGNC:11065]	SLC7A7	0.225105	26
cytochrome b-245, beta polypeptide	0.293513	CYBB	0.293513	27	SP1	na	SP1	0.324504	27	INHBA	inhibin subunit beta A [Source:HGNC Symbol;Acc:HGNC:6066]	INHBA	0.224152	27
prostaglandin E receptor 2 (subtype EP2), 53kDa	0.288305	PTGER2	0.288305	28	KAT2B	na	KAT2B	0.322697	28	THBS2	thrombospondin 2 [Source:HGNC Symbol;Acc:HGNC:11786]	THBS2	0.220691	28
Fc fragment of IgG, high affinity Ib, receptor (CD64)	0.284497	FCGR1B	0.284497	29	CDKN2C	na	CDKN2C	0.322512	29	WNT5A	Wnt family member 5A [Source:HGNC Symbol;Acc:HGNC:12784]	WNT5A	0.220136	29
SAM domain, SH3 domain and nuclear localization signals 1	0.283689	SAMSN1	0.283689	30	ACAD9	na	ACAD9	0.318451	30	CHN1	chimerin 1 [Source:HGNC Symbol;Acc:HGNC:1943]	CHN1	0.218484	30
chromosome 7 open reading frame 31	0.282947	C7orf31	0.282947	31	NFKB1	na	NFKB1	0.310688	31	IDO1	indoleamine 2,3-dioxygenase 1 [Source:HGNC Symbol;Acc:HGNC:6059]	IDO1	0.215844	31
uncharacterized LOC283352	0.281608	LOC283352	0.281608	32	PRKAR2B	na	PRKAR2B	0.309764	32	MRC1	mannose receptor C-type 1 [Source:HGNC Symbol;Acc:HGNC:7228]	MRC1	0.214172	32
phosphotyrosine interaction domain containing 1	0.28021	PID1	0.28021	33	TNF	na	TNF	0.307855	33	LGR5	leucine rich repeat containing G protein-coupled receptor 5 [Source:HGNC Symbol;Acc:HGNC:4504]	LGR5	0.214081	33
indoleamine 2,3-dioxygenase 1	0.279839	IDO1	0.279839	34	CCR7	na	CCR7	0.304529	34	WNT2	Wnt family member 2 [Source:HGNC Symbol;Acc:HGNC:12780]	WNT2	0.21356	34
pleckstrin homology domain containing, family S member 1	0.268677	PLEKHS1	0.268677	35	JAG1	na	JAG1	0.303781	35	RGS1	regulator of G protein signaling 1 [Source:HGNC Symbol;Acc:HGNC:9991]	RGS1	0.210164	35
SID1 transmembrane family, member 1	0.266788	SIDT1	0.266788	36	INHBA	na	INHBA	0.302655	36	MEP1B	meprin A subunit beta [Source:HGNC Symbol;Acc:HGNC:7020]	MEP1B	0.209296	36
uncharacterized LOC100996579	0.260781	LOC100996579	0.260781	37	SIN3A	na	SIN3A	0.302324	37	CD163	CD163 molecule [Source:HGNC Symbol;Acc:HGNC:1631]	CD163	0.209286	37
contactin 3 (plasmacytoma associated)	0.260129	CNTN3	0.260129	38	VEGFC	na	VEGFC	0.300946	38	AADAC	arylacetamide deacetylase [Source:HGNC Symbol;Acc:HGNC:17]	AADAC	0.209275	38
guanylate cyclase 1, soluble, alpha 3	0.254677	GUCY1A3	0.254677	39	MLLT3	na	MLLT3	0.300057	39	GBA3	glucosylceramidase beta 3 (gene/pseudogene) [Source:HGNC Symbol;Acc:HGNC:19069]	GBA3	0.208398	39
calbindin 1, 28kDa	0.25467	CALB1	0.25467	40	TSC1	na	TSC1	0.299851	40	GUCY1A1	guanylate cyclase 1 soluble subunit alpha 1 [Source:HGNC Symbol;Acc:HGNC:4685]	GUCY1A1	0.208366	40
Fc fragment of IgG, low affinity IIIb, receptor (CD16b)	0.254148	FCGR3B	0.254148	41	TLR4	na	TLR4	0.299716	41	ANXA13	annexin A13 [Source:HGNC Symbol;Acc:HGNC:536]	ANXA13	0.208276	41
toll-like receptor 8	0.252952	TLR8	0.252952	42	PLCG2	na	PLCG2	0.299695	42	ANXA10	annexin A10 [Source:HGNC Symbol;Acc:HGNC:534]	ANXA10	0.207866	42
membrane-spanning 4-domains, subfamily A, member 7	0.252773	MS4A7	0.252773	43	TGFB3	na	TGFB3	0.299558	43	POSTN	periostin [Source:HGNC Symbol;Acc:HGNC:16953]	POSTN	0.20776	43
Fc fragment of IgG, low affinity IIa, receptor (CD32)	0.252618	FCGR2A	0.252618	44	SOCS1	na	SOCS1	0.299402	44	BICC1	BicC family RNA binding protein 1 [Source:HGNC Symbol;Acc:HGNC:19351]	BICC1	0.206172	44
histidine triad nucleotide binding protein 3	0.251274	HINT3	0.251274	45	CNOT4	na	CNOT4	0.298318	45	CTSK	cathepsin K [Source:HGNC Symbol;Acc:HGNC:2536]	CTSK	0.20612	45
Homo sapiens cDNA clone IMAGE:4837650. ///	0.251258	BC034319 /// RP11-11N9.4	0.251258	46	COL5A2	na	COL5A2	0.296361	46	RFTN2	raftlin family member 2 [Source:HGNC Symbol;Acc:HGNC:26402]	RFTN2	0.20407	46
Fc fragment of IgG, low affinity IIIa, receptor (CD16a) /// Fc fragment of IgG, low affinity IIIb, receptor (CD16b)	0.25087	FCGR3A /// FCGR3B	0.25087	47	IL24	na	IL24	0.295991	47	CPA3	carboxypeptidase A3 [Source:HGNC Symbol;Acc:HGNC:2298]	CPA3	0.203788	47
purinergic receptor P2Y, G-protein coupled, 13	0.250434	P2RY13	0.250434	48	DUSP2	na	DUSP2	0.29535	48	MMP1	matrix metallopeptidase 1 [Source:HGNC Symbol;Acc:HGNC:7155]	MMP1	0.201187	48
growth hormone receptor	0.249046	GHR	0.249046	49	LIF	na	LIF	0.294493	49	BGN	biglycan [Source:HGNC Symbol;Acc:HGNC:1044]	BGN	0.20064	49
cystatin SN	0.249006	CST1	0.249006	50	JAK3	na	JAK3	0.294458	50	IGKV1D-12	immunoglobulin kappa variable 1D-12 [Source:HGNC Symbol;Acc:HGNC:5746]	IGKV1D-12	0.200554	50
defensin, alpha 5, Paneth cell-specific	0.248999	DEFA5	0.248999	51	IRS1	na	IRS1	0.294312	51	PDGFRB	platelet derived growth factor receptor beta [Source:HGNC Symbol;Acc:HGNC:8804]	PDGFRB	0.200262	51
ecotropic viral integration site 2A	0.248378	EVI2A	0.248378	52	WHSC1	na	WHSC1	0.291989	52	C17orf78	chromosome 17 open reading frame 78 [Source:HGNC Symbol;Acc:HGNC:26831]	C17orf78	0.200176	52
BRCA1 interacting protein C-terminal helicase 1	0.245543	BRIP1	0.245543	53	RUNX1	na	RUNX1	0.291433	53	PDGFC	platelet derived growth factor C [Source:HGNC Symbol;Acc:HGNC:8801]	PDGFC	0.2	53
CD37 molecule	0.24519	CD37	0.24519	54	PIK3CD	na	PIK3CD	0.290785	54	PLA2G4A	phospholipase A2 group IVA [Source:HGNC Symbol;Acc:HGNC:9035]	PLA2G4A	0.199376	54
unc-93 homolog A (C. elegans)	0.24475	UNC93A	0.24475	55	E2F1	na	E2F1	0.290675	55	PLAT	plasminogen activator, tissue type [Source:HGNC Symbol;Acc:HGNC:9051]	PLAT	0.198625	55
uncharacterized LOC100506691	0.244692	LOC100506691	0.244692	56	JAK1	na	JAK1	0.289152	56	XPNPEP2	X-prolyl aminopeptidase 2 [Source:HGNC Symbol;Acc:HGNC:12823]	XPNPEP2	0.198298	56
retinoic acid receptor responder (tazarotene induced) 3	0.244214	RARRES3	0.244214	57	FANCA	na	FANCA	0.288987	57	SNAI2	snail family transcriptional repressor 2 [Source:HGNC Symbol;Acc:HGNC:11094]	SNAI2	0.197679	57
doublesex and mab-3 related transcription factor 2	0.244047	DMRT2	0.244047	58	PDGFRB	na	PDGFRB	0.288208	58	CYP3A4	cytochrome P450 family 3 subfamily A member 4 [Source:HGNC Symbol;Acc:HGNC:2637]	CYP3A4	0.197466	58
nuclear receptor subfamily 1, group H, member 4	0.243729	NR1H4	0.243729	59	MMP9	na	MMP9	0.287365	59	CYBB	cytochrome b-245 beta chain [Source:HGNC Symbol;Acc:HGNC:2578]	CYBB	0.19721	59
testis expressed 19	0.243664	TEX19	0.243664	60	GRB2	na	GRB2	0.286958	60	ADGRL4	adhesion G protein-coupled receptor L4 [Source:HGNC Symbol;Acc:HGNC:20822]	ADGRL4	0.196883	60
microtubule crosslinking factor 1	0.24305	MTCL1	0.24305	61	RAC2	na	RAC2	0.286104	61	ADAMTS12	ADAM metallopeptidase with thrombospondin type 1 motif 12 [Source:HGNC Symbol;Acc:HGNC:14605]	ADAMTS12	0.196204	61
defensin, alpha 6, Paneth cell-specific	0.242992	DEFA6	0.242992	62	COL1A2	na	COL1A2	0.284324	62	STC1	stanniocalcin 1 [Source:HGNC Symbol;Acc:HGNC:11373]	STC1	0.19618	62
atonal homolog 1 (Drosophila)	0.242211	ATOH1	0.242211	63	IL10	na	IL10	0.284115	63	ICOS	inducible T cell costimulator [Source:HGNC Symbol;Acc:HGNC:5351]	ICOS	0.195121	63
T cell receptor associated transmembrane adaptor 1	0.242035	TRAT1	0.242035	64	AKT3	na	AKT3	0.283381	64	FPR3	formyl peptide receptor 3 [Source:HGNC Symbol;Acc:HGNC:3828]	FPR3	0.194992	64
carnosine dipeptidase 1 (metallopeptidase M20 family)	0.241529	CNDP1	0.241529	65	SHC1	na	SHC1	0.280935	65	CD86	CD86 molecule [Source:HGNC Symbol;Acc:HGNC:1705]	CD86	0.194293	65
succinate receptor 1	0.239984	SUCNR1	0.239984	66	LAMC3	na	LAMC3	0.280658	66	MMP3	matrix metallopeptidase 3 [Source:HGNC Symbol;Acc:HGNC:7173]	MMP3	0.192879	66
syntaxin binding protein 6 (amisyn)	0.239608	STXBP6	0.239608	67	EZH2	na	EZH2	0.276622	67	HGF	hepatocyte growth factor [Source:HGNC Symbol;Acc:HGNC:4893]	HGF	0.192269	67
tumor protein p53	0.239412	TP53	0.239412	68	ETV7	na	ETV7	0.27532	68	IL24	interleukin 24 [Source:HGNC Symbol;Acc:HGNC:11346]	IL24	0.191968	68
fibroblast activation protein, alpha	0.239188	FAP	0.239188	69	IL6	na	IL6	0.274473	69	MS4A8	membrane spanning 4-domains A8 [Source:HGNC Symbol;Acc:HGNC:13380]	MS4A8	0.190962	69
G protein-coupled receptor 34	0.239174	GPR34	0.239174	70	CACNA2D1	na	CACNA2D1	0.273054	70	ADH4	alcohol dehydrogenase 4 (class II), pi polypeptide [Source:HGNC Symbol;Acc:HGNC:252]	ADH4	0.19092	70
chemokine (C-C motif) ligand 18 (pulmonary and activation-regulated)	0.238796	CCL18	0.238796	71	WNT2	na	WNT2	0.272539	71	FADS2	fatty acid desaturase 2 [Source:HGNC Symbol;Acc:HGNC:3575]	FADS2	0.190436	71
metallothionein-like 5, testis-specific (tesmin)	0.238436	MTL5	0.238436	72	THBS1	na	THBS1	0.271331	72	MGC32805	uncharacterized LOC153163 [Source:NCBI gene (formerly Entrezgene);Acc:153163]	MGC32805	0.190101	72
NPC1-like 1	0.238119	NPC1L1	0.238119	73	GAS1	na	GAS1	0.271256	73	NID2	nidogen 2 [Source:HGNC Symbol;Acc:HGNC:13389]	NID2	0.189888	73
complement component 1, q subcomponent, B chain	0.237903	C1QB	0.237903	74	DUSP10	na	DUSP10	0.271091	74	ANGPT2	angiopoietin 2 [Source:HGNC Symbol;Acc:HGNC:485]	ANGPT2	0.188927	74
complement component 1, q subcomponent, C chain	0.237752	C1QC	0.237752	75	MCM4	na	MCM4	0.270165	75	CDH11	cadherin 11 [Source:HGNC Symbol;Acc:HGNC:1750]	CDH11	0.188162	75
pancreatic lipase-related protein 2	0.237497	PNLIPRP2	0.237497	76	MAP3K5	na	MAP3K5	0.269736	76	H2BC14	H2B clustered histone 14 [Source:HGNC Symbol;Acc:HGNC:4750]	H2BC14	0.188083	76
calcium channel, voltage-dependent, alpha 2/delta subunit 2	0.2369	CACNA2D2	0.2369	77	CSF2	na	CSF2	0.266124	77	ALOX5AP	arachidonate 5-lipoxygenase activating protein [Source:HGNC Symbol;Acc:HGNC:436]	ALOX5AP	0.187187	77
Fc fragment of IgG, high affinity Ia, receptor (CD64) /// Fc fragment of IgG, high affinity Ib, receptor (CD64) /// Fc fragment of IgG, high affinity Ic, receptor (CD64), pseudogene	0.235916	FCGR1A /// FCGR1B /// FCGR1C	0.235916	78	TNFSF10	na	TNFSF10	0.263624	78	GLT8D2	glycosyltransferase 8 domain containing 2 [Source:HGNC Symbol;Acc:HGNC:24890]	GLT8D2	0.185854	78
phosphoglycerate dehydrogenase	0.235896	PHGDH	0.235896	79	IRAK2	na	IRAK2	0.263471	79	FLT1	fms related receptor tyrosine kinase 1 [Source:HGNC Symbol;Acc:HGNC:3763]	FLT1	0.185415	79
EYA transcriptional coactivator and phosphatase 2	0.23514	EYA2	0.23514	80	MAP3K12	na	MAP3K12	0.261825	80	ADAMTS4	ADAM metallopeptidase with thrombospondin type 1 motif 4 [Source:HGNC Symbol;Acc:HGNC:220]	ADAMTS4	0.184976	80
regenerating islet-derived 3 alpha	0.234367	REG3A	0.234367	81	PIK3R5	na	PIK3R5	0.260727	81	GUCY1B1	guanylate cyclase 1 soluble subunit beta 1 [Source:HGNC Symbol;Acc:HGNC:4687]	GUCY1B1	0.184279	81
TBC1 domain family, member 9 (with GRAM domain)	0.234189	TBC1D9	0.234189	82	RHOA	na	RHOA	0.260367	82	VCAN	versican [Source:HGNC Symbol;Acc:HGNC:2464]	VCAN	0.183311	82
solute carrier family 39 (zinc transporter), member 2	0.233648	SLC39A2	0.233648	83	FBXW7	na	FBXW7	0.260136	83	CDH6	cadherin 6 [Source:HGNC Symbol;Acc:HGNC:1765]	CDH6	0.18321	83
solute carrier family 3 (amino acid transporter heavy chain), member 1	0.232882	SLC3A1	0.232882	84	BID	na	BID	0.258847	84	CXCR4	C-X-C motif chemokine receptor 4 [Source:HGNC Symbol;Acc:HGNC:2561]	CXCR4	0.182725	84
macrophage expressed 1	0.232255	MPEG1	0.232255	85	PDGFRA	na	PDGFRA	0.256085	85	MYH10	myosin heavy chain 10 [Source:HGNC Symbol;Acc:HGNC:7568]	MYH10	0.18226	85
major histocompatibility complex, class II, DR alpha	0.232008	HLA-DRA	0.232008	86	MAPK12	na	MAPK12	0.25581	86	PLAU	plasminogen activator, urokinase [Source:HGNC Symbol;Acc:HGNC:9052]	PLAU	0.182095	86
tryptase beta 2 (gene/pseudogene)	0.231722	TPSB2	0.231722	87	PRKACA	na	PRKACA	0.254425	87	FN1	fibronectin 1 [Source:HGNC Symbol;Acc:HGNC:3778]	FN1	0.181582	87
immunoglobulin superfamily, member 6	0.231351	IGSF6	0.231351	88	IGFBP3	na	IGFBP3	0.254237	88	IGFBP5	insulin like growth factor binding protein 5 [Source:HGNC Symbol;Acc:HGNC:5474]	IGFBP5	0.18098	88
ubiquitin-conjugating enzyme E2E 2	0.230783	UBE2E2	0.230783	89	ZAK	na	ZAK	0.2537	89	MOXD1	monooxygenase DBH like 1 [Source:HGNC Symbol;Acc:HGNC:21063]	MOXD1	0.180666	89
chemokine (C-C motif) ligand 21	0.229905	CCL21	0.229905	90	CDK4	na	CDK4	0.25359	90	MYRFL	myelin regulatory factor like [Source:HGNC Symbol;Acc:HGNC:26316]	MYRFL	0.180483	90
zinc finger protein 280C	0.228364	ZNF280C	0.228364	91	MTMR14	na	MTMR14	0.25321	91	COL1A2	collagen type I alpha 2 chain [Source:HGNC Symbol;Acc:HGNC:2198]	COL1A2	0.180177	91
basic helix-loop-helix family, member e22	0.228121	BHLHE22	0.228121	92	FUT8	na	FUT8	0.252808	92	ROBO1	roundabout guidance receptor 1 [Source:HGNC Symbol;Acc:HGNC:10249]	ROBO1	0.179933	92
SLAM family member 8	0.22804	SLAMF8	0.22804	93	WNT2B	na	WNT2B	0.251756	93	TMPRSS15	transmembrane serine protease 15 [Source:HGNC Symbol;Acc:HGNC:9490]	TMPRSS15	0.179027	93
TCR gamma alternate reading frame protein /// T cell receptor gamma constant 2 /// T cell receptor gamma variable 9	0.227263	TARP /// TRGC2 /// TRGV9	0.227263	94	IL12A	na	IL12A	0.250638	94	ZNF334	zinc finger protein 334 [Source:HGNC Symbol;Acc:HGNC:15806]	ZNF334	0.178708	94
BCL2-associated athanogene 2	0.227122	BAG2	0.227122	95	PIM1	na	PIM1	0.25046	95	CXCL6	C-X-C motif chemokine ligand 6 [Source:HGNC Symbol;Acc:HGNC:10643]	CXCL6	0.178676	95
neurotensin	0.226819	NTS	0.226819	96	RAF1	na	RAF1	0.250395	96	TGFB2	transforming growth factor beta 2 [Source:HGNC Symbol;Acc:HGNC:11768]	TGFB2	0.178489	96
formyl peptide receptor 3	0.226711	FPR3	0.226711	97	COL1A1	na	COL1A1	0.249104	97	GBP4	guanylate binding protein 4 [Source:HGNC Symbol;Acc:HGNC:20480]	GBP4	0.178331	97
CD38 molecule	0.22624	CD38	0.22624	98	SOCS3	na	SOCS3	0.248658	98	COL6A3	collagen type VI alpha 3 chain [Source:HGNC Symbol;Acc:HGNC:2213]	COL6A3	0.177979	98
uncharacterized LOC101927668 /// metastasis associated in colon cancer 1	0.225721	LOC101927668 /// MACC1	0.225721	99	FAS	na	FAS	0.247687	99	GPNMB	glycoprotein nmb [Source:HGNC Symbol;Acc:HGNC:4462]	GPNMB	0.177919	99
CD163 molecule	0.224329	CD163	0.224329	100	RASGRP2	na	RASGRP2	0.247086	100	ADH6	alcohol dehydrogenase 6 (class V) [Source:HGNC Symbol;Acc:HGNC:255]	ADH6	0.177608	100
